# Prodromal symptoms of rheumatoid arthritis in a primary care database: variation by ethnicity and socioeconomic status

**DOI:** 10.1101/2023.11.13.23298446

**Authors:** Alexander d’Elia, Aliaksandra Baranskaya, Shamil Haroon, Ben Hammond, Nicola J Adderley, Krishnarajah Nirantharakumar, Joht Singh Chandan, Marie Falahee, Karim Raza

## Abstract

**Objectives:** To assess whether prodromal symptoms of rheumatoid arthritis (RA), as recorded in the Clinical Practice Research Datalink Aurum (CPRD) database of English primary care records, differ by ethnicity and socioeconomic status.

**Methods:** A cross-sectional study to determine the coding of common symptoms (≥0.1 % in the sample) in the 24 months preceding RA diagnosis in CPRD Aurum, recorded between January 1^st^ 2004 to May 1^st^ 2022. Eligible cases were adults with a code for RA diagnosis. For each symptom, a logistic regression was performed with the symptom as dependent variable, and ethnicity and socioeconomic status as independent variables. Results were adjusted for sex, age, BMI, and smoking status. White ethnicity and the highest socioeconomic quintile were comparators.

**Results:** In total, 70115 cases were eligible for inclusion, of which 66.4 % female. Twenty-one symptoms were coded in more than 0.1 % of cases so were included in the analysis. Patients of South Asian ethnicity had higher frequency of codes for several symptoms, with the largest difference by odds ratio being muscle cramps (OR 1.71, 1.44-2.57) and shoulder pain (1.44, 1.25-1.66). Patients of Black ethnicity had higher prevalence of several codes including unintended weight loss (2.02, 1.25-3.28) and ankle pain (1.51, 1.02-2.23). Low socioeconomic status was associated with morning stiffness (1.74, 1.08-2.80) and falls (1.37, 2.03-1.82)

**Conclusion:** There are significant differences in coded symptoms between demographic groups, which must be considered in clinical practice in diverse populations and to avoid algorithmic bias in prediction tools derived from routinely collected healthcare data.

**Key messages:**

- There are differences in symptom reporting in new onset rheumatoid arthritis across ethnic groups.
- These differences should be considered in clinical practice in diverse populations.
- The findings are relevant in avoiding bias in prediction tools derived from healthcare data.
