## Supplemental material 5 All regression results for "Prodromal symptoms of rheumatoid arthritis in a primary care database: variation by ethnicity and socioeconomic status"

### Sheet: Sheet1
		Supplementary material 5: Results of regression models
		Summary of results for the 21 included symptoms. Odds ratios and 99.76 confidence intervals (CI) given. Bold numbers indicate statistical significance for p=0.0014 (0.05 divided by the 21 different analyses).
		Ankle pain	p	99.76 % CI		Elbow pain	p	99.76 % CI		Falls	p	99.76 % CI		Fatigue	p	99.76 % CI		Foot pain	p	99.76 % CI		Hand and finger pain	p	99.76 % CI		Hand and finger swelling	p	99.76 % CI
Ethnicity	Black	1.51	<0.001	1.02	2.23	1.32	0.16	0.73	2.41	1.03	0.87	0.59	1.79	0.85	0.15	0.61	1.19	0.98	0.78	0.73	1.30	0.99	0.86	0.78	1.25	0.90	0.56	0.53	1.54
	Mixed	1.61	0.06	0.74	3.52	0.42	0.22	0.05	3.64	0.69	0.47	0.15	3.22	1.24	0.26	0.69	2.24	1.05	0.79	0.60	1.84	1.09	0.60	0.68	1.74	1.30	0.40	0.51	3.29
	Others	1.37	0.20	0.66	2.85	0.99	0.99	0.28	3.48	2.14	<0.001	1.02	4.50	0.68	0.08	0.35	1.32	1.30	0.08	0.83	2.03	0.88	0.39	0.57	1.38	0.96	0.88	0.38	2.42
	South Asian	1.23	0.03	0.93	1.65	1.19	0.21	0.78	1.83	1.10	0.45	0.75	1.62	1.28	<0.001	1.06	1.55	1.05	0.44	0.87	1.26	1.16	<0.001	1.00	1.35	1.02	0.85	0.73	1.43
	White (base)	1.00	.	.	.	1.00	.	.	.	1.00	.	.	.	1.00	.	.	.	1.00	.	.	.	1.00	.	.	.	1.00	.	.	.
IMD quintile	IMDq 5 (base)	1.00	.	.	.	1.00	.	.	.	1.00	.	.	.	1.00	.	.	.	1.00	.	.	.	1.00	.	.	.	1.00	.	.	.
	IMDq 4	1.02	0.83	0.80	1.30	0.86	0.22	0.59	1.25	1.12	0.25	0.84	1.48	1.03	0.58	0.87	1.22	0.98	0.62	0.84	1.13	0.99	0.89	0.88	1.12	0.94	0.43	0.73	1.21
	IMDq 3	1.00	0.98	0.78	1.29	0.81	0.10	0.55	1.19	1.11	0.28	0.83	1.48	1.05	0.41	0.88	1.24	0.99	0.83	0.85	1.15	0.99	0.77	0.88	1.12	0.93	0.41	0.72	1.21
	IMDq 2	1.10	0.26	0.86	1.40	1.15	0.24	0.81	1.63	1.17	0.11	0.87	1.56	0.98	0.70	0.82	1.16	0.93	0.15	0.80	1.08	0.95	0.22	0.84	1.08	0.98	0.82	0.76	1.27
	IMDq 1	1.01	0.89	0.79	1.30	1.12	0.32	0.79	1.60	1.37	<0.001	1.03	1.82	1.08	0.19	0.91	1.28	0.92	0.10	0.79	1.07	1.01	0.79	0.90	1.14	1.01	0.90	0.78	1.30
		Hip pain	p	99.76 % CI		Jaw pain	p	99.76 % CI		Knee pain	p	99.76 % CI		Knee swelling	p	99.76 % CI		Morning stiffness	p	99.76 % CI		Neck pain	p	99.76 % CI		Neck stiffness	p	99.76 % CI
Ethnicity	Black	0.84	0.16	0.57	1.23	0.83	0.66	0.23	2.97	1.29	<0.001	1.06	1.58	1.35	0.10	0.77	2.34	0.74	0.34	0.29	1.90	1.22	0.04	0.90	1.66	1.27	0.38	0.56	2.88
	Mixed	1.02	0.94	0.48	2.17	1.94	0.26	0.33	11.46	1.13	0.38	0.73	1.76	0.96	0.93	0.27	3.38	1.00	.	.	.	1.41	0.08	0.78	2.56	1.50	0.42	0.32	7.00
	Others	0.64	0.09	0.29	1.42	3.30	<0.001	1.02	10.73	0.95	0.69	0.63	1.43	0.25	0.05	0.03	2.13	0.24	0.15	0.01	5.02	0.89	0.57	0.47	1.68	1.38	0.47	0.35	5.48
	South Asian	0.66	<0.001	0.50	0.89	1.19	0.47	0.57	2.48	1.37	<0.001	1.20	1.57	0.92	0.52	0.60	1.39	0.86	0.43	0.48	1.54	1.28	<0.001	1.04	1.57	0.88	0.53	0.46	1.66
	White (base)	1.00	.	.	.	1.00	.	.	.	1.00	.	.	.	1.00	.	.	.	1.00	.	.	.	1.00	.	.	.	1.00	.	.	.
IMD quintile	IMDq 5 (base)	1.00	.	.	.	1.00	.	.	.	1.00	.	.	.	1.00	.	.	.	1.00	.	.	.	1.00	.	.	.	1.00	.	.	.
	IMDq 4	1.02	0.80	0.85	1.21	1.12	0.55	0.63	2.00	1.07	0.10	0.95	1.20	1.17	0.14	0.85	1.63	1.21	0.26	0.73	1.99	1.04	0.49	0.88	1.24	1.14	0.40	0.71	1.82
	IMDq 3	0.94	0.28	0.78	1.12	0.81	0.30	0.43	1.52	1.04	0.35	0.92	1.17	1.14	0.24	0.82	1.59	1.56	0.01	0.96	2.53	1.02	0.69	0.86	1.22	1.04	0.81	0.64	1.69
	IMDq 2	0.94	0.29	0.78	1.13	0.91	0.65	0.49	1.69	1.03	0.52	0.91	1.15	1.11	0.36	0.79	1.55	1.12	0.50	0.67	1.88	1.04	0.55	0.87	1.24	1.03	0.88	0.63	1.67
	IMDq 1	0.94	0.33	0.78	1.13	1.04	0.84	0.57	1.89	1.07	0.07	0.96	1.21	1.05	0.68	0.75	1.47	1.74	<0.001	1.08	2.80	1.18	<0.001	0.99	1.40	0.89	0.47	0.54	1.47
		Night sweats	p	99.76 % CI		Shoulder pain	p	99.76 % CI		Stress	p	99.76 % CI		Unintended weight loss	p	99.76 % CI		Unspecified muscle cramps	p	99.76 % CI		Unspecified synovitis	p	99.76 % CI		Wrist pain	p	99.76 % CI
Ethnicity	Black	0.56	0.25	0.12	2.61	1.33	<0.001	1.07	1.65	0.98	0.87	0.65	1.47	2.02	<0.001	1.25	3.28	0.58	0.08	0.23	1.48	0.98	0.85	0.72	1.33	1.24	0.02	0.93	1.66
	Mixed	0.65	0.67	0.03	13.76	1.27	0.11	0.81	2.00	1.10	0.72	0.50	2.39	0.58	0.35	0.10	3.42	1.90	0.10	0.59	6.11	0.79	0.29	0.40	1.56	1.12	0.58	0.60	2.08
	Others	1.01	0.99	0.12	8.80	1.19	0.20	0.79	1.78	0.99	0.98	0.49	2.03	2.22	<0.001	0.99	5.02	0.59	0.36	0.10	3.42	0.96	0.81	0.55	1.65	0.89	0.53	0.49	1.60
	South Asian	0.98	0.94	0.43	2.21	1.44	<0.001	1.25	1.66	0.81	0.03	0.61	1.09	0.89	0.41	0.57	1.38	1.71	<0.001	1.14	2.57	0.95	0.43	0.78	1.16	1.08	0.26	0.88	1.32
	White (base)	1.00	.	.	.	1.00	.	.	.	1.00	.	.	.	1.00	.	.	.	1.00	.	.	.	1.00	.	.	.	1.00	.	.	.
IMD quintile	IMDq 5 (base)	1.00	.	.	.	1.00	.	.	.	1.00	.	.	.	1.00	.	.	.	1.00	.	.	.	1.00	.	.	.	1.00	.	.	.
	IMDq 4	0.78	0.27	0.40	1.53	0.93	0.06	0.82	1.05	1.05	0.54	0.83	1.32	1.01	0.95	0.74	1.37	1.06	0.63	0.73	1.55	1.01	0.91	0.86	1.18	1.12	0.03	0.96	1.31
	IMDq 3	1.11	0.63	0.59	2.08	0.99	0.87	0.88	1.12	1.02	0.85	0.80	1.28	1.14	0.20	0.84	1.55	1.16	0.24	0.79	1.69	1.02	0.69	0.87	1.20	1.05	0.40	0.89	1.23
	IMDq 2	0.91	0.65	0.47	1.76	1.03	0.42	0.92	1.17	1.01	0.92	0.80	1.27	1.25	0.03	0.92	1.69	1.06	0.65	0.72	1.56	1.03	0.57	0.88	1.22	0.98	0.74	0.84	1.16
	IMDq 1	1.22	0.33	0.66	2.27	0.99	0.78	0.88	1.12	1.02	0.77	0.81	1.29	1.31	0.01	0.97	1.78	1.35	0.01	0.93	1.95	1.07	0.20	0.91	1.26	0.97	0.51	0.82	1.14
